# Single-cell RNA-sequencing reveals predictive features of response to pembrolizumab in Sézary syndrome

**DOI:** 10.1101/2022.03.29.22272994

**Authors:** Tianying Su, Nirasha Ramchurren, Steven P. Fling, Youn H. Kim, Michael S. Khodadoust

## Abstract

The PD-1 inhibitor pembrolizumab is effective in treating Sézary syndrome, a leukemic variant of cutaneous T-cell lymphoma. Our purpose was to investigate the effects of pembrolizumab on healthy and malignant T cells in Sézary syndrome and to discover characteristics that predict pembrolizumab response. Samples were analyzed before and after 3 weeks of pembrolizumab treatment by single-cell RNA-sequencing of 118,961 peripheral blood T cells isolated from six Sézary syndrome patients. T-cell receptor clonotyping, bulk RNA-seq signatures, and whole exome data were integrated to classify malignant T-cells and their underlying subclonal heterogeneity. We found that responses to pembrolizumab were associated with lower *KIR3DL2* expression within Sézary T cells. Pembrolizumab modulated Sézary cell gene expression of T-cell activation associated genes. The CD8 effector populations included clonally expanded populations with a strong cytotoxic profile. Expansions of CD8 terminal effector and CD8 effector memory T-cell populations were observed in responding patients after treatment. We observed intrapatient Sézary cell heterogeneity including subclonal segregation of a coding mutation and copy number variation. Our study reveals differential effects of pembrolizumab in both malignant and healthy T cells. These data support further study of *KIR3DL2* expression and CD8 immune populations as predictive biomarkers of pembrolizumab response in Sézary syndrome.
