## Supplementary Table S4 for "Single-cell RNA-sequencing reveals predictive features of response to pembrolizumab in Sézary syndrome"

### Sheet: Responders
Gene	Pt1 avg loge(FC)	Pt2 avg loge(FC)	Pt3 avg loge(FC)	Pt4 avg loge(FC)	Pt5 avg loge(FC)	Pt6 avg loge(FC)	Pt1 p val adj	Pt2 p val adj	Pt3 p val adj	Pt4 p val adj	Pt5 p val adj	Pt6 p val adj	Gene function
ANKRD12	0.263168	0.392583	NA	NA	NA	NA	1.39707e-05	1.07585e-65	NA	NA	NA	NA	Function in T cells unknown. May be tumor-suppressive [1].
ARHGAP4	-0.324259	-0.3368	NA	NA	NA	NA	8.82298e-28	2.9559e-39	NA	NA	NA	NA	Regulates cell motility [2]. Lower expression leads to decreased number of CD3+ cells [3].
ARPC1B	-0.349214	-0.444024	-0.262822	NA	NA	NA	1.16127e-23	1.10505e-51	8.65816e-10	NA	NA	NA	Loss leads to defects in TCR signaling [4].
CD3G	NA	-0.420086	-0.29473	NA	NA	NA	NA	6.55839e-52	9.60686e-10	NA	NA	NA	Forms complex with TCR. Required for TCR signaling [5].
CDC25B	-0.41226	NA	-0.29514	NA	NA	NA	1.83998e-40	NA	1.06767e-09	NA	NA	NA	Needed for entry into mitosis. Inhibition leads to arrest at G2/M [6].
CDKN2D	-0.351079	-0.324157	NA	NA	NA	NA	7.38509e-35	1.6735e-23	NA	NA	NA	NA	Causes cell cycle arrest [7].
CREM	0.449573	0.41224	NA	NA	NA	NA	3.133e-23	5.42689e-42	NA	NA	NA	NA	Induces T-cell anergy [8].
CXCR4	1.05045	0.290636	NA	NA	NA	NA	1.16325e-115	3.04602e-19	NA	NA	NA	NA	Required for T-cell migration and costimulation [9].
DUSP5	0.40291	0.509411	NA	NA	NA	NA	6.56603e-17	3.07552e-50	NA	NA	NA	NA	Anti-proliferative effect on T cells [10].
EVL	-0.387383	-0.397589	-0.357097	NA	NA	NA	2.06268e-36	1.93504e-49	5.00426e-20	NA	NA	NA	Required for migration of activated T cells [11].
FYB1	-0.265959	-0.317906	-0.414495	0.250546	NA	NA	1.07202e-17	2.49117e-20	1.25967e-25	1.22281e-16	NA	NA	Negatively regulates the number of CD8+ memory T cells [12].
HERPUD1	0.330826	NA	0.351526	NA	NA	NA	6.89763e-05	NA	7.14268e-18	NA	NA	NA	Expressed during endoplasmic reticulum stress response [13].
HSPA5	0.593246	NA	0.258249	NA	NA	NA	1.65202e-39	NA	1.50631e-09	NA	NA	NA	Needed during endoplasmic reticulum stress and unfolded protein response [14].
ITGB1	NA	-0.611749	-0.48419	NA	NA	NA	NA	3.47175e-72	2.65733e-43	NA	NA	NA	Marker of a group of highly cytotoxic CD8+ T cells [15].
JUN	-0.360394	-0.519059	NA	NA	NA	NA	3.18999e-19	2.02166e-49	NA	NA	NA	NA	Overexpression prevents exhaustion in CAR T cells [16].
LIMD2	-0.430901	NA	-0.280882	0.265368	0.2855	NA	1.07792e-53	NA	4.29471e-33	5.33167e-31	7.82814e-23	NA	Function in T cells unknown. Stimulates cell migration during tumor metastasis [17].
MAF	0.323788	0.29741	NA	NA	NA	NA	0.000972231	5.67074e-18	NA	NA	NA	NA	Drives T-cell exhaustion [18]. Part of AP-1 family; important for differentiation of CD4+ T-cell subtypes [19].
PASK	-0.378657	-0.302999	-0.421672	NA	NA	NA	4.16602e-26	3.52281e-27	2.15555e-31	NA	NA	NA	Marker of CD4+ naïve T cells [20].
PGK1	0.271723	0.347388	NA	NA	NA	NA	1.18583e-06	1.00019e-41	NA	NA	NA	NA	Function in T cells unknown. In tumors, it is upregulated by CXCR4, and promotes cell migration [21].
PTP4A2	0.275144	0.511778	NA	NA	NA	NA	8.59509e-07	5.38369e-84	NA	NA	NA	NA	Important for differentiation of T cells from T-cell progenitors [22].
RAB37	-0.255936	-0.324079	NA	NA	NA	NA	2.20927e-16	1.1616e-43	NA	NA	NA	NA	Vesicle trafficking protein that carries perforin in cytotoxic T cells [23].
RHBDD2	0.319394	0.345475	NA	NA	NA	NA	4.00369e-14	1.25095e-52	NA	NA	NA	NA	Function in T cells unknown. Regulates endoplasmic reticulum stress response [24].
SAT1	0.295099	0.29139	0.461366	NA	NA	NA	0.00145698	0.0100041	1.13396e-16	NA	NA	NA	Function in T cells unknown. Overexpression leads to apoptosis [25].
SEPTIN9	-0.407382	NA	-0.394966	NA	NA	NA	2.19976e-45	NA	4.31822e-29	NA	NA	NA	Important for T-cell proliferation; deletion decreases T-cell proliferation and maturation, particularly for CD8+ T cells [26].
SMAP2	0.408511	0.681627	NA	NA	NA	NA	1.06128e-16	5.65598e-122	NA	NA	NA	NA	Function in T cells unknown. Interacts with clathrin and involved in vesicle trafficking [27].
SOCS1	0.431076	NA	0.352151	-0.40848	-0.547005	NA	3.31131e-20	NA	9.98166e-18	1.32721e-23	8.24372e-41	NA	Necessary for Treg function [28]. Keeps naïve T cells from migrating away from lymph nodes [29]. Suppression causes increased proliferation of CD8+ T cells [30].
SPOCK2	0.351818	0.321298	NA	NA	NA	NA	1.04519e-17	2.56847e-40	NA	NA	NA	NA	Expression of SPOCK2 on CD4+ T cells in lung adenocarcinoma predicts better outcome; higher levels correlates with more immune infiltration in lung adenocarcinoma [31].
SUN2	NA	-0.4862	-0.613073	NA	NA	NA	NA	6.93356e-68	2.68461e-53	NA	NA	NA	Needed for CD4+ T-cell proliferation, activation, and viability [32].
TBC1D10C	-0.525332	-0.465107	-0.27543	NA	NA	NA	1.07072e-61	2.10392e-61	1.74421e-08	NA	NA	NA	Transports TCR to immunological synapse [33].
TCF7	-0.258801	NA	-0.42303	NA	NA	NA	1.05722e-17	NA	1.0994e-25	NA	NA	NA	Regulates quiescence (in response to activation) and differentiation of naïve T cells [34].
TLE5	-0.278214	-0.413737	NA	NA	NA	NA	1.98985e-30	1.42561e-76	NA	NA	NA	NA	Tle proteins regulates balance between CD4+ and CD8+ T cells during T-cell differentiation by promoting the CD8+ fate [35]. But the function of this particular Tle, TLE5 isn't specifically studied.
TRABD	-0.266879	NA	-0.318993	NA	0.264972	NA	2.89381e-19	NA	2.02571e-17	NA	3.79999e-09	NA	Function in T cells unknown. In breast cancer cells, it increases cell proliferation [36].
ZFP36L2	0.378362	NA	0.258663	NA	NA	NA	5.23804e-39	NA	1.16943e-28	NA	NA	NA	Anti-proliferation and pro-apoptotic [37]. Ablation leads to abnormal T-cell development and T-cell leukemia [38].
	Pro-proliferation, anti-exhaustion, anti-apoptosis
	Anti-proliferation, pro-exhaustion/anergy, pro-apoptosis
	TCR signaling
	Cell migration
	T-cell differentiation/development, subtype marker
	Endoplasmic reticulum stress response
	Membrane/vesicle trafficking
	Immune infiltration
References
1	Bai R, Li D, Shi Z, et al: Clinical significance of Ankyrin repeat domain 12 expression in colorectal cancer. J Exp Clin Cancer Res 32:35, 2013
2	Vogt DL, Gray CD, Young WS, et al: ARHGAP4 is a novel RhoGAP that mediates inhibition of cell motility and axon outgrowth. Mol Cell Neurosci 36:332-42, 2007
3	Fujimoto M, Imai K, Hirata K, et al: Immunological profile in a family with nephrogenic diabetes insipidus with a novel 11 kb deletion in AVPR2 and ARHGAP4 genes. BMC Med Genet 9:42, 2008
4	Randzavola LO, Strege K, Juzans M, et al: Loss of ARPC1B impairs cytotoxic T lymphocyte maintenance and cytolytic activity. J Clin Invest 129:5600-14, 2019
5	Kuhns MS, Davis MM, Garcia KC: Deconstructing the form and function of the TCR/CD3 complex. Immunity 24:133-9, 2006
6	Guo J, Kleeff J, Li J, et al: Expression and functional significance of CDC25B in human pancreatic ductal adenocarcinoma. Oncogene 23:71-81, 2004
7	Wang Y, Jin W, Jia X, et al: Transcriptional repression of CDKN2D by PML/RARα contributes to the altered proliferation and differentiation block of acute promyelocytic leukemia cells. Cell Death Dis 5:e1431, 2014
8	Powell JD, Lerner CG, Ewoldt GR, et al: The -180 site of the IL-2 promoter is the target of CREB/CREM binding in T cell anergy. J Immunol 163:6631-9, 1999
9	Contento RL, Molon B, Boularan C, et al: CXCR4-CCR5: a couple modulating T cell functions. Proc Natl Acad Sci U S A 105:10101-6, 2008
10	Kutty RG, Xin G, Schauder DM, et al: Dual Specificity Phosphatase 5 Is Essential for T Cell Survival. PLoS One 11:e0167246, 2016
11	Estin ML, Thompson SB, Traxinger B, et al: Ena/VASP proteins regulate activated T-cell trafficking by promoting diapedesis during transendothelial migration. Proc Natl Acad Sci U S A 114:E2901-E2910, 2017
12	Fiege JK, Burbach BJ, Shimizu Y: Negative Regulation of Memory Phenotype CD8 T Cell Conversion by Adhesion and Degranulation-Promoting Adapter Protein. J Immunol 195:3119-28, 2015
13	Ho DV, Chan JY: Induction of Herpud1 expression by ER stress is regulated by Nrf1. FEBS Lett 589:615-20, 2015
14	Clarke R, Shajahan AN, Wang Y, et al: Endoplasmic reticulum stress, the unfolded protein response, and gene network modeling in antiestrogen resistant breast cancer. Horm Mol Biol Clin Investig 5:35-44, 2011
15	Nicolet BP, Guislain A, van Alphen FPJ, et al: CD29 identifies IFN-γ-producing human CD8+ T cells with an increased cytotoxic potential. Proc Natl Acad Sci U S A 117:6686-96, 2020
16	Lynn RC, Weber EW, Sotillo E, et al: c-Jun overexpression in CAR T cells induces exhaustion resistance. Nature 576:293-300, 2019
17	Peng H, Talebzadeh-Farrooji M, Osborne MJ, et al: LIMD2 is a small LIM-only protein overexpressed in metastatic lesions that regulates cell motility and tumor progression by directly binding to and activating the integrin-linked kinase. Cancer Res 74:1390-403, 2014
18	Giordano M, Henin C, Maurizio J, et al: Molecular profiling of CD8 T cells in autochthonous melanoma identifies Maf as driver of exhaustion. EMBO J 34:2042-58, 2015
19	Imbratta C, Leblond MM, Bouzourène H, et al: Maf deficiency in T cells dysregulates Treg - TH17 balance leading to spontaneous colitis. Sci Rep 9:6135, 2019
20	Lee MS, Hanspers K, Barker CS, et al: Gene expression profiles during human CD4+ T cell differentiation. Int Immunol 16:1109-24, 2004
21	Fu Q, Yu Z: Phosphoglycerate kinase 1 (PGK1) in cancer: A promising target for diagnosis and therapy. Life Sci 256:117863, 2020
22	Kobayashi M, Nabinger SC, Bai Y, et al: Protein Tyrosine Phosphatase PRL2 Mediates Notch and Kit Signals in Early T Cell Progenitors. Stem Cells 35:1053-64, 2017
23	Lesteberg K, Orange J, Makedonas G: Recycling endosomes in human cytotoxic T lymphocytes constitute an auxiliary intracellular trafficking pathway for newly synthesized perforin. Immunol Res 65:1031-45, 2017
24	Lacunza E, Rabassa ME, Canzoneri R, et al: Identification of signaling pathways modulated by RHBDD2 in breast cancer cells: a link to the unfolded protein response. Cell Stress Chaperones 19:379-88, 2014
25	Mandal S, Mandal A, Park MH: Depletion of the polyamines spermidine and spermine by overexpression of spermidine/spermine N¹-acetyltransferase 1 (SAT1) leads to mitochondria-mediated apoptosis in mammalian cells. Biochem J 468:435-47, 2015
26	Lassen LB, Füchtbauer A, Schmitz A, et al: Septin9 is involved in T-cell development and CD8+ T-cell homeostasis. Cell Tissue Res 352:695-705, 2013
27	Natsume W, Tanabe K, Kon S, et al: SMAP2, a novel ARF GTPase-activating protein, interacts with clathrin and clathrin assembly protein and functions on the AP-1-positive early endosome/trans-Golgi network. Mol Biol Cell 17:2592-603, 2006
28	Takahashi R, Nishimoto S, Muto G, et al: SOCS1 is essential for regulatory T cell functions by preventing loss of Foxp3 expression as well as IFN-{gamma} and IL-17A production. J Exp Med 208:2055-67, 2011
29	Yu CR, Mahdi RM, Liu X, et al: SOCS1 regulates CCR7 expression and migration of CD4+ T cells into peripheral tissues. J Immunol 181:1190-8, 2008
30	Ilangumaran S, Ramanathan S, La Rose J, et al: Suppressor of cytokine signaling 1 regulates IL-15 receptor signaling in CD8+CD44high memory T lymphocytes. J Immunol 171:2435-45, 2003
31	Zhao J, Cheng M, Gai J, et al: SPOCK2 Serves as a Potential Prognostic Marker and Correlates With Immune Infiltration in Lung Adenocarcinoma. Front Genet 11:588499, 2020
32	Donahue DA, Porrot F, Couespel N, et al: SUN2 Silencing Impairs CD4 T Cell Proliferation and Alters Sensitivity to HIV-1 Infection Independently of Cyclophilin A. J Virol 91:e02303-16, 2017
33	Patino-Lopez G, Dong X, Ben-Aissa K, et al: Rab35 and its GAP EPI64C in T cells regulate receptor recycling and immunological synapse formation. J Biol Chem 283:18323-30, 2008
34	Willinger T, Freeman T, Herbert M, et al: Human naive CD8 T cells down-regulate expression of the WNT pathway transcription factors lymphoid enhancer binding factor 1 and transcription factor 7 (T cell factor-1) following antigen encounter in vitro and in vivo. J Immunol 176:1439-46, 2006
35	Xing S, Shao P, Li F, et al: Tle corepressors are differentially partitioned to instruct CD8+ T cell lineage choice and identity. J Exp Med 215:2211-26, 2018
36	Wu D, Jia H, Zhang Z, et al: STAT3-induced HLA-F-AS1 promotes cell proliferation and stemness characteristics in triple negative breast cancer cells by upregulating TRABD. Bioorg Chem 109:104722, 2021
37	Jackson RS, Cho YJ, Liang P: TIS11D is a candidate pro-apoptotic p53 target gene. Cell Cycle 5:2889-93, 2006
38	Hodson DJ, Janas ML, Galloway A, et al: Deletion of the RNA-binding proteins ZFP36L1 and ZFP36L2 leads to perturbed thymic development and T lymphoblastic leukemia. Nat Immunol 11:717-24, 2010

### Sheet: Non-responders
Gene	Pt1 avg loge(FC)	Pt2 avg loge(FC)	Pt3 avg loge(FC)	Pt4 avg loge(FC)	Pt5 avg loge(FC)	Pt6 avg loge(FC)	Pt1 p val adj	Pt2 p val adj	Pt3 p val adj	Pt4 p val adj	Pt5 p val adj	Pt6 p val adj	Gene function
CDKN1A	NA	NA	NA	-0.312539	-0.268707	NA	NA	NA	NA	4.17889e-09	5.17542e-10	NA	Causes cell cycle arrest at G1 [1]. Mice deficient in CDKN1A develop a variety of tumors, including hematopoietic tumors [2]. Expression may be regulated by SYNE2 in liver cancer cells [3].
DDHD1	NA	NA	NA	-0.270771	-0.318237	NA	NA	NA	NA	0.00171513	9.45258e-11	NA	Increases proliferation and decreases apoptosis of colon cancer cells [4]. May be involved with CD4+ T-cell infiltration in colon cancer [5].
GATA3	NA	NA	NA	0.333285	NA	0.291545	NA	NA	NA	1.48241e-29	NA	2.60026e-43	Master regulator of Th2 cell development [6]. Sezary cell marker: increased in Sezary cells [7].
HIF1A	NA	NA	NA	-0.508256	-0.25841	NA	NA	NA	NA	8.7666e-39	3.12723e-10	NA	Promotes Th17 development and prevents Treg development [8].
LIMD2	-0.430901	NA	-0.280882	0.265368	0.2855	NA	1.07792e-53	NA	4.29471e-33	5.33167e-31	7.82814e-23	NA	Function in T cells unknown. Stimulates cell migration during tumor metastasis [9].
LRRFIP1	NA	NA	NA	-0.456086	-0.259025	NA	NA	NA	NA	1.46827e-31	3.10121e-09	NA	Need for activation of T-cell factor (TCF)-dependent transcription [10]. Pro-inflammatory-- induces expression of interferon and cytokines [11]. Pro-proliferation and anti-apoptosis for various types of cancer cells [11].
LSR	NA	NA	NA	0.348245	0.357388	NA	NA	NA	NA	2.90261e-27	1.56055e-28	NA	Function in T cells unknown. In endometrial cancer cells, prevents cell migration and proliferation [12].
MFSD14A	NA	NA	NA	-0.292426	-0.276822	NA	NA	NA	NA	5.59971e-13	4.26253e-12	NA	Function in T cells unknown. A transporter that responds to starvation in neurons [13].
MRPS6	NA	NA	-0.360179	0.389372	0.299757	NA	NA	NA	6.26636e-20	3.29968e-33	9.77103e-20	NA	Function in T cells unknown. Increases proliferation in breast cancer cells [14].
NAMPT	0.291024	NA	NA	-0.440897	-0.398658	NA	0.000133724	NA	NA	1.49707e-27	4.43909e-23	NA	Induces the expression of PD-L1 on a variety of tumors and thus promotes immune evasion [15]. Inhibition induces apoptosis of T-cell lymhoma cells [16].
NOP58	0.281675	NA	NA	-0.297141	-0.287212	NA	0.00147954	NA	NA	1.4255e-17	1.12822e-12	NA	Function in T cells unknown. Enhances cell proliferation and migration, and decreases apoptosis in liver cancer cells [17]. Increased expression is positively associated with immune infiltration of Th2 cells in liver cancer [18].
PMAIP1	NA	NA	0.258804	NA	-0.378428	-0.279937	NA	NA	0.000318289	NA	1.13333e-17	3.51896e-33	Promotes T-cell apoptosis [19].
SOCS1	0.431076	NA	0.352151	-0.40848	-0.547005	NA	3.31131e-20	NA	9.98166e-18	1.32721e-23	8.24372e-41	NA	Necessary for Treg function [20]. Keeps naïve T cells from migrating away from lymph nodes [21]. Suppression causes increased proliferation of CD8+ T cells [22].
SREK1	NA	NA	NA	-0.299731	-0.257139	NA	NA	NA	NA	5.59154e-11	8.19485e-09	NA	Function in T cells unknown. Regulates splicing of JUN; overexpression leads to decreased expression of JUN [23]. Overexpression of JUN prevents exhaustion in CAR T cells [24].
STAT3	NA	NA	NA	-0.332364	-0.333269	NA	NA	NA	NA	3.38292e-27	1.19748e-20	NA	Needed for differentiation of Tfh cells and Th17 cells [25]. Constitutively active in Sezary cells which make Sezary cells more prone to proliferation [26]. Anti-apoptotic for T cells [27].
SYNE2	0.291556	NA	NA	-0.287616	-0.434166	NA	0.00787895	NA	NA	1.18247e-05	3.26319e-24	NA	Function in T cells unknown. Depletion reduces T-cell factor (TCF)-dependent transcription [28]. Depletion leads to increased proliferation of smooth muscle cells [29]. May regulate CDKN1A expression in liver cancer cells [3].
TECR	NA	NA	NA	0.293423	0.363426	NA	NA	NA	NA	8.98601e-23	1.00265e-25	NA	Function in T cells unknown. Involved in fatty acid synthesis; synaptic glycoprotein for neurons [30]. Differentially methylated in esophageal cancer stem cells [31].
	Pro-proliferation, anti-exhaustion, anti-apoptosis
	Anti-proliferation, pro-exhaustion/anergy, pro-apoptosis
	Cell migration
	T-cell differentiation/development, subtype marker
	Transporter
	Biosynthesis/metabolism
References
1	Barr AR, Cooper S, Heldt FS, et al: DNA damage during S-phase mediates the proliferation-quiescence decision in the subsequent G1 via p21 expression. Nat Commun 8:14728, 2017
2	Martín-Caballero J, Flores JM, García-Palencia P, et al: Tumor susceptibility of p21(Waf1/Cip1)-deficient mice. Cancer Res 61:6234-8, 2001
3	Han C, Liao X, Qin W, et al: EGFR and SYNE2 are associated with p21 expression and SYNE2 variants predict post-operative clinical outcomes in HBV-related hepatocellular carcinoma. Sci Rep 6:31237, 2016
4	Raimondo S, Cristaldi M, Fontana S, et al: The phospholipase DDHD1 as a new target in colorectal cancer therapy. J Exp Clin Cancer Res 37:82, 2018
5	Yang X, Wu W, Pan Y, et al: Immune-related genes in tumor-specific CD4+ and CD8+ T cells in colon cancer. BMC Cancer 20:585, 2020
6	Ho IC, Tai TS, Pai SY: GATA3 and the T-cell lineage: essential functions before and after T-helper-2-cell differentiation. Nat Rev Immunol 9:125-35, 2009
7	Dulmage B, Geskin L, Guitart J, et al: The biomarker landscape in mycosis fungoides and Sézary syndrome. Exp Dermatol 26:668-76, 2017
8	Dang EV, Barbi J, Yang HY, et al: Control of T(H)17/T(reg) balance by hypoxia-inducible factor 1. Cell 146:772-84, 2011
9	Peng H, Talebzadeh-Farrooji M, Osborne MJ, et al: LIMD2 is a small LIM-only protein overexpressed in metastatic lesions that regulates cell motility and tumor progression by directly binding to and activating the integrin-linked kinase. Cancer Res 74:1390-403, 2014
10	Lee YH, Stallcup MR: Interplay of Fli-I and FLAP1 for regulation of beta-catenin dependent transcription. Nucleic Acids Res 34:5052-9, 2006
11	Takimoto M: Multidisciplinary Roles of LRRFIP1/GCF2 in Human Biological Systems and Diseases. Cells 8:E108, 2019
12	Kohno T, Konno T, Kojima T: Role of Tricellular Tight Junction Protein Lipolysis-Stimulated Lipoprotein Receptor (LSR) in Cancer Cells. Int J Mol Sci 20:E3555, 2019
13	Lekholm E, Perland E, Eriksson MM, et al: Putative Membrane-Bound Transporters MFSD14A and MFSD14B Are Neuronal and Affected by Nutrient Availability. Front Mol Neurosci 10:11, 2017
14	Oviya RP, Gopal G, Shirley SS, et al: Mitochondrial ribosomal small subunit proteins (MRPS) MRPS6 and MRPS23 show dysregulation in breast cancer affecting tumorigenic cellular processes. Gene 790:145697, 2021
15	Lv H, Lv G, Chen C, et al: NAD+ Metabolism Maintains Inducible PD-L1 Expression to Drive Tumor Immune Evasion. Cell Metab 33:110-127.e5, 2021
16	Kozako T, Aikawa A, Ohsugi T, et al: High expression of NAMPT in adult T-cell leukemia/lymphoma and anti-tumor activity of a NAMPT inhibitor. Eur J Pharmacol 865:172738, 2019
17	He J, Yu J: Long noncoding RNA FAM83A-AS1 facilitates hepatocellular carcinoma progression by binding with NOP58 to enhance the mRNA stability of FAM83A. Biosci Rep 39:BSR20192550, 2019
18	Wang J, Huang R, Huang Y, et al: Overexpression of NOP58 as a Prognostic Marker in Hepatocellular Carcinoma: A TCGA Data-Based Analysis. Adv Ther 38:3342-61, 2021
19	Wensveen FM, van Gisbergen KP, Derks IA, et al: Apoptosis threshold set by Noxa and Mcl-1 after T cell activation regulates competitive selection of high-affinity clones. Immunity 32:754-65, 2010
20	Takahashi R, Nishimoto S, Muto G, et al: SOCS1 is essential for regulatory T cell functions by preventing loss of Foxp3 expression as well as IFN-{gamma} and IL-17A production. J Exp Med 208:2055-67, 2011
21	Yu CR, Mahdi RM, Liu X, et al: SOCS1 regulates CCR7 expression and migration of CD4+ T cells into peripheral tissues. J Immunol 181:1190-8, 2008
22	Ilangumaran S, Ramanathan S, La Rose J, et al: Suppressor of cytokine signaling 1 regulates IL-15 receptor signaling in CD8+CD44high memory T lymphocytes. J Immunol 171:2435-45, 2003
23	Solis AS, Patton JG: Analysis of SRrp86-regulated alternative splicing: control of c-Jun and IκBβ activity. RNA Biol 7:486-94, 2010
24	Lynn RC, Weber EW, Sotillo E, et al: c-Jun overexpression in CAR T cells induces exhaustion resistance. Nature 576:293-300, 2019
25	Deenick EK, Pelham SJ, Kane A, et al: Signal Transducer and Activator of Transcription 3 Control of Human T and B Cell Responses. Front Immunol 9:168, 2018
26	van der Fits L, Out-Luiting JJ, van Leeuwen MA, et al: Autocrine IL-21 stimulation is involved in the maintenance of constitutive STAT3 activation in Sézary syndrome. J Invest Dermatol 132:440-7, 2012
27	Oh HM, Yu CR, Golestaneh N, et al: STAT3 protein promotes T-cell survival and inhibits interleukin-2 production through up-regulation of Class O Forkhead transcription factors. J Biol Chem 286:30888-97, 2011
28	Neumann S, Schneider M, Daugherty RL, et al: Nesprin-2 interacts with {alpha}-catenin and regulates Wnt signaling at the nuclear envelope. J Biol Chem 285:34932-8, 2010
29	Warren DT, Tajsic T, Mellad JA, et al: Novel nuclear nesprin-2 variants tether active extracellular signal-regulated MAPK1 and MAPK2 at promyelocytic leukemia protein nuclear bodies and act to regulate smooth muscle cell proliferation. J Biol Chem 285:1311-20, 2010
30	Çalışkan M, Chong JX, Uricchio L, et al: Exome sequencing reveals a novel mutation for autosomal recessive non-syndromic mental retardation in the TECR gene on chromosome 19p13. Hum Mol Genet 20:1285-9, 2011
31	Yu X, Teng Y, Jiang X, et al: Genome-Wide DNA Methylation Pattern of Cancer Stem Cells in Esophageal Cancer. Technol Cancer Res Treat 19:1533033820983793, 2020
